# Exploring the adoption of digital pathology in clinical settings - Insights from a cross-continent study

**DOI:** 10.1101/2023.04.03.23288066

**Authors:** Daniel Gomes Pinto, Andrey Bychkov, Naoko Tsuyama, Junya Fukuoka, Catarina Eloy

**Author notes:** **Corresponding Author:** Catarina Eloy, M.D., Ph.D., IPATIMUP, Rua Júlio Amaral de Carvalho 45, Porto, 4200-135, Portugal. author mail.

## Abstract

The last seventy years have been characterized by rapid advancements in computer technology, and the healthcare system has not been immune to this trend. However, anatomic pathology has remained largely an analog discipline. In recent years, this has been changing with the growing adoption of digital pathology, partly driven by the potential of computer-aided diagnosis. As part of an international collaboration, we conducted a comprehensive survey to gain a deeper understanding of the status of digital pathology implementation in Europe and Asia. A total of 127 anatomic pathology laboratories participated in the survey, including 75 from Europe and 52 from Asia, with 72 laboratories having established digital pathology workflow and 55 without digital pathology. Laboratories using digital pathology were thoroughly questioned about their implementation strategies and institutional experiences, including details on equipment, storage, integration with laboratory information system, computer-aided diagnosis, and the costs of going digital. The impact of the digital pathology workflow was also evaluated, focusing on turnaround time, specimen traceability, quality control, and overall satisfaction. Laboratories without access to digital pathology were asked to provide insights into their perceptions of the technology, expectations, barriers to adoption, and potential facilitators. Our findings indicate that while digital pathology is still the future for many, it is already the present for some. This decade may be a time when anatomic pathology finally embraces the digital revolution on a large scale.

**HIGHLIGHTS:**

- Larger labs adopt digital pathology more
- Full digital transition is still rare nowadays
- Many initial concerns have not materialized after implementation
- Most non-digital laboratories plan to go digital soon
