## Supplemental table 1 for "Exploring the adoption of digital pathology in clinical settings - Insights from a cross-continent study"

### Sheet: Suppl Teable 1_DP Survey
	Question	Possible answers	Type of Question
	Section 1 – General Information
	1.1 Your name (Mandatory)	Not applicable (NA)	Short text (open-ended)
	1.2 Your institution (please write the designation in English) (Mandatory)	NA	Short text (open-ended)
	1.3 City where is your lab/institution located (Mandatory)	NA	Short text (open-ended)
	1.4 Country where your lab/institution is located (Mandatory)	NA	Short text (open-ended)
	1.5 Of these, which best describes your institution? (Mandatory)	a) Community hospital	Multiple choice (single answer)
		b) University hospital
		c) Oncological center
		d) Private hospital
		e) Private laboratory
		f) Other (short text)
	1.6 How many full-time pathologists (including you, if applicable) work in your laboratory? (Mandatory)	a) 1 to 5	Multiple choice (single answer)
		b) 6 to 10
		c) 11 to 20
		d) 21 to 40
		e) More than 40
		f) Other (short text)
	1.7 How many part-time pathologists and consultants (including you, if applicable) work in your laboratory? (Mandatory)	a) 1 to 5	Multiple choice (single answer)
		b) 6 to 10
		c) 11 to 20
		d) 21 to 40
		e) More than 40
		f) Other (short text)
	1.8 Is your laboratory/institution involved in undergraduate medical education? (Mandatory)	a) Yes	Multiple choice (single answer)
		b) No
	1.9 Is your laboratory involved in residency/postgraduate training in Anatomic Pathology? (Mandatory)	a) Yes	Multiple choice (single answer)
		b) No
	1.10 How many histology cases are diagnosed per year (on average) in your laboratory? (Mandatory)	a) < 2,000	Multiple choice (single answer)
		b) 2,000-5,000
		c) 5,000-10,000
		d) 10,000-20,000
		e) 20,000-30,000
		f) 30,000-40,000
		g) 40,000-50,000
		h) 50,000-60,000
		i) 60,000
		j) Other (short text)
	1.11 Does the current workflow of your laboratory rely on digital pathology? (Mandatory)	a) No, we don't have access to a slide scanner, or have it but don't use it at all → Short ”No Digital Pathology” Survey	Multiple choice (single answer)
		b) Yes, but we digitize only sporadic cases for specific purposes (eg. teaching / research / others) → Long ”D…P” Survey
		c) Yes, but we digitize only specific areas of pathology (e.g., prostate, breast, etc.) → Long ”D…P” Survey
		d) Yes, we digitize all/most of our cases, excluding cytology → Long ”D…P” Survey
		e) Yes, we digitize all/most of our cases, including cytology → Long ”D…P” Survey
	Section 2 – Implementation
	2.1 Since what year has your lab had a digital pathology workflow implemented? (Mandatory)	NA	Short text (open-ended)
	2.2 What was your approach to the transition to digital pathology? (select up to 5 choices) (Mandatory)	a) We immediately started digitizing all cases	Multiple choice (multiple answers)
		b) We started with digitizing only one or few subspecialties
		c) We started with digitizing biopsies
		d) We started with digitizing surgical specimens
		e) We chose frozen service to start with
		f) We started with digitizing consultation cases
		g) We started with digitizing only educational case or slides for tumour boards/CPC
		h) We started with retrospective /archival scanning
		i) Other (short text)
	2.3 For which of the following purposes do you currently use digital pathology in your institution? (select all that apply) (Mandatory)	a) For teaching	Multiple choice (multiple answers)
		b) For research
		c) For remote frozen sections
		d) For remote diagnosis (working from home)
		e) To send out cases for second opinion / consultation
		f) To aid in the implementation of a "paperless" workflow
		g) To enable the use of computer aided diagnosis
		h) For tumour boards / clinicopathological conferences
	2.4 Which sample types are currently digitized in your lab? (select all that apply) (Mandatory)	a) Biopsies	Multiple choice (multiple answers)
		b) Surgical specimens
		c) Cytology
		d) Immunohistochemistry
		e) Consultation cases
		f) Frozens
		g) Other (short text)
	2.5 Which subspecialties are digitized in your laboratory? (Mandatory)	For each subspeciality	Multiple choice (single answer)
	2.5.1. Gastrointestinal pathology	a) Part of our routine & fully digitized
	2.5.2. Endocrine Pathology	b) Part of our routine & partially digitized
	2.5.3. Head and Neck Pathology	c) Part of our routine, not digitized
	2.5.4. Hematopathology (bone marrow biopsy)	d) Don't have these cases
	2.5.5. Hematopathology (peripheral blood and bone marrow smears)
	2.5.6. Hematopathology (lymph nodes)
	2.5.7. Thoracic Pathology
	2.5.8. Breast Pathology
	2.5.9. Dermatopathology
	2.5.10. Gynecological Pathology
	2.5.11. Nephropathology
	2.5.12. Neuropathology
	2.5.13. Soft Tissue and Bone Pathology
	2.5.14. Uropathology
	2.5.15. Autopsy Pathology
	2.5.16. Cytopathology
	2.6 What % of the histopathology caseload is currently digitized (approximately)? (Mandatory)	a) < 5%	Multiple choice (single answer)
		b) 5-25%
		c) 25-50%
		d) 50-75%
		e) 75-100%
	2.7 What is the percentage of pathologists working with digital pathology in your lab? (approximately) (Mandatory)	a) 25%	Multiple choice (single answer)
		b) 50%
		c) 75%
		d) 100%
	2.8 If there are pathologists that do not work with digital pathology in your institution, can you elaborate on the reasons why? (select all that apply)	a) Limited access to workstations	Multiple choice (multiple answers)
		b) Some pathologists aren't happy with a quality of digital slides
		c) Some pathologists are personally/internally against digital pathology
		d) Due to slower TaT of digital workflow
		e) Some pathologists are specialized in areas that aren't digitized
		f) Other (short text)
	2.9 Do you scan your slides before or after the case is signed out? (Mandatory)	a) Before	Multiple choice (single answer)
		b) After
	2.10 How often are your scanner(s) in operation? (Mandatory)	a) Every working day	Multiple choice (single answer)
		b) 2-3 days/week
		c) At least once a week
		d) At least once a month
		e) Seldom
	2.11 How is the quality control of digital slides performed in your institution (select all that apply): (Mandatory)	a) By technicians before distributing the (digital) slides to pathologists	Multiple choice (multiple answers)
		b) By doctors during (digital) sign-out
		c) We assigned a staff/secretary to do QC
		d) Other (short text)
	2.12 Do you record error rate of digitization? (Error rate: % cases that need to be re-scanned or require direct observation of the glass slide due to quality issues, e.g. repeatedly failed focusing in a tiny specimen) (Mandatory)	a) No	Multiple choice (single answer)
		b) Yes
		c) Other (short text)
	2.13 If you answered yes, then what is the error rate (e.g., < 1%, < 5%, etc.)?	NA	Short text (open-ended)
	2.14 Are there special slides in your institution that must always be observed under a microscope? (select all that apply) (Mandatory)	a) Immunofluorecence	Multiple choice (multiple answers)
		b) When polarized light is required (e.g., Congo red)
		c) Large format histology slides (e.g., double-wide, whole-mount)
		d) For microorganism stains (e.g., Ziehl-Nielsen for MTB, Giemsa for H. pylori, etc.)
		e) When oil immersion is required
		f) Cytology slides
		g) No
		h) Other (short text)
	2.15 If you selected any options above, why can't you digitize/rely on digitization of those slides? (select all that apply)	a) Our scanner does not support them	Multiple choice (multiple answers)
		b) The quality of digitization is not acceptable for routine use
		c) Other (short text)
		d) No answer
	2.16 When do you expect all of your histology routine (including H&E and IHC) to be 100% digitized? (Mandatory)	a) It already is	Multiple choice (single answer)
		b) Within 2 years
		c) 2-5 years
		d) > 5 years
		e) I do not see that happening (either due to certain barriers or no actual need to go 100% digital)
	2.17 Do you digitize frozen sections? (Mandatory)	a) No	Multiple choice (single answer)
		b) Yes, for clinical purposes (i.e. intraoperative diagnosis)
		c) Yes, but only retrospectively for archiving
		d) Other (short text)
	2.18 If you scan frozen sections for intraoperative diagnosis... (select all that apply)	a) We use a robotic microscope with remote navigation	Multiple choice (multiple answers)
		b) We use a conventional (non-robotic) scanner
		c) We use live-stream videomicroscopy (= no actual WSIs generated & stored)
		d) We scan only representative slides (e.g. those with best technical quality)
		e) We scan all slides prepared by the technician / biomedical scientist
		f) Grossing and sampling done by the technician / biomedical scientist
		g) Scanning is done by the tecnhician / biomedical scientist
		h) No answer
	2.19 How did you change your slide preparation workflow to accommodate transition to digital? (select all that apply) (Mandatory)	a) We started performing thinner histological sections, for easier focusing by the scanner	Multiple choice (multiple answers)
		b) We increased the intensity of H&E staining
		c) Put 2 serial sections of biopsy specimen on a single slide (to decrease re-scans, in case one sample is out of focus)
		d) Divide large specimens, i.e. those over 30 x 20 mm, in 2 pieces (to avoid having out-of-scan areas)
		e) Put specimens close to each other and in direction matched with the scanning direction, usually transvere (for faster scanning)
		f) Switch cytology to liquid-based cytology (to avoid having not scanned areas in direct smears)
		g) Other (short text)
	2.20 Who aided you in implementing a digital pathology workflow? (Select all that apply) (Mandatory)	a) Exclusively on our own	Multiple choice (multiple answers)
		b) With the support of our local informatics team
		c) With the help from the scanner vendor
		d) With the help from the digital pathology solution vendor / provider (e.g., Sectra, etc.)
		e) Other (short text)
	2.21 Which validation protocol do you use in your institution? (Mandatory)	a) We don't use a validation protocol	Multiple choice (multiple answers)
		b) We follow the CAP recommendations (PMID: 23634907)
		c) We use the RCPath protocol (https://tinyurl.com/reabrchx)
		d) Local / national guidelines protocol
		e) Other (short text)
	2.22 Did you need to hire new personnel during the process of implementing a digital pathology workflow? (select all that apply) (Mandatory)	a) No	Multiple choice (multiple answers)
		b) Technicians / Biomedical scientists
		c) Secretaries
		d) Pathologists (to supervise/ administrate digital pathology, e.g. Head of Digital Pathology)
		e) Pathologists (for diagnostic purposes)
		f) IT personnel
		g) Other (short text)
	2.23 How is your staff, incl. technicians, receiving training in digital pathology? (select all that apply) (Mandatory)	a) Conferences	Multiple choice (multiple answers)
		b) Seminars from the industry
		c) Onsite training by the industry / our institution
		d) Training program by an external institution (or visit to an outside lab)
		e) Training offered by societies (e.g. NSH/DPA program; ESDIP program)
		f) Publications, books
	2.24 Do you consider this training is sufficient? (Mandatory)	a) Yes	Multiple choice (single answer)
		b) No
		c) Other (short text)
	2.25 Do you do archival / retrospective scanning? (Mandatory)	a) No	Multiple choice (single answer)
		b) Yes, but only for select cases (e.g., for research projects)
		c) Yes, on a large scale (i.e. a significant percentage of our cases)
		d) Other (short text)
	2.26 Which of these problems do you usually encounter when viewing WSIs? (choose 3 most common/annoying) (Mandatory)	a) Slow image loading speed (i.e. when changing magnification)	Multiple choice (multiple answers)
		b) Out-of-focus areas
		c) Unscanned / unrecognized areas
		d) Aberrant colors (i.e., blue and pink tones in H&E stain)
		e) Inability to recognize fine details on high-power (e.g. bacteria, mitoses, chromatin pattern, etc.)
		f) Inability to perform fine focusing (i.e., adjusting the fine adjustment knob in a microscope)
		g) None
		h) Other (short text)
	Section 3 – Equipment and Storage
	3.1 How many scanners does your lab currently have? (Mandatory)	a) 1	Multiple choice (single answer)
		b) 2
		c) 3
		d) 4
		e) 5
		f) 6 or more
	3.2 Which brands of high-throughput scanners (> 200 slides capacity) do you use? (select all that apply) (Mandatory)	a) 3DHistech	Multiple choice (multiple answers)
		b) Hamamatsu
		c) Leica/Aperio
		d) Philips
		e) We don't have/use a high-throughput scanner
		f) Other (short text)
	3.3 Which brands of mid-throughput scanners (10-200 slides capacity) do you use? (select all that apply) (Mandatory)	a) 3DHistech	Multiple choice (multiple answers)
		b) Hamamatsu
		c) Leica/Aperio
		d) Roche
		e) We don't have/use a mid-throughput scanner
		f) Other (short text)
	3.4 Which brands of low-throughput scanners (< 10 slides capacity) do you use? (select all that apply) (Mandatory)	a) 3DHistech	Multiple choice (multiple answers)
		b) Leica / Aperio
		c) Motic
		d) Olympus
		e) We don't have/use a low-throughput scanner
		f) Other (short text)
	3.5 Which of the following was greatly important to you when choosing your main scanner (i.e. with the highest workload)? (select all applicable) (Mandatory)	a) Image quality	Multiple choice (multiple answers)
		b) Scanning speed
		c) Slide capacity
		d) Cost
		e) Brand
		f) Recommendation by colleagues
		g) Promotional campaign by vendor
		h) WSI format, such as TIFF vs. proprietary
		i) Good service and support, including but not limited to the warranty
		j) Easy integration with LIS and workflow
		k) Other (short text)
	3.6 What is your opinion on scanning slides at 20x vs 40x? (note: this question is about lens magnification of your scanner and not about magnification on viewer, which can do 40x via digital zoom of image scanned on 20x) (Mandatory)	a) I don't know / have no experience	Multiple choice (single answer)
		b) 20x is sufficient to make an accurate diagnosis
		c) 40x allows for a more reliable diagnosis, but 20x is acceptable for most cases
		d) 40x should always be used; at 20x you may lose important information, making an accurate diagnosis very difficult or impossible
		e) Other (short text)
	3.7 Would you prefer using a scanner approved specifically for in vitro diagnostics/IVD (e.g., FDA and/or CE mark approved)? (Mandatory)	a) Yes	Multiple choice (single answer)
		b) No
		c) Other (short text)
	3.8 Do you use a single-slide scanner? (Mandatory)	a) No	Multiple choice (single answer)
		b) Yes, but we use it only for non-clinical purposes (eg. education)
		c) Yes, and we make use of this capability routinely for clinical purposes (eg. frozen sections; sending out consultations; etc.)
		d) Other (short text)
	3.9 Are any of your scanners capable of Z-stacking? (Mandatory)	a) No	Multiple choice (single answer)
		b) Yes, and we make use of this capability routinely for clinical purposes
		c) Yes, but we don't make use or only rarely use this capability for clinical purposes
	3.10 Are any of your scanners capable of EDF/extended focus mode? (Mandatory)	a) No	Multiple choice (single answer)
		b) Yes, and we make use of this capability routinely for clinical purposes
		c) Yes, but we don't make use or only rarely use this capability for clinical purposes
		d) I don't know
	3.11 Are any of your scanners capable of handling darkfield microscopy slides (immunofluorescence/FISH)? (Mandatory)	a) No	Multiple choice (single answer)
		b) Yes, and we make use of this capability routinely for clinical purposes
		c) Yes, but we don't make use or only rarely use this capability for clinical purposes
	3.12 Do you have access to a robotic microscope? (Mandatory)	a) No	Multiple choice (single answer)
		b) Yes, and we make use of this capability routinely for clinical purposes
		c) Yes, but we don't make use or only rarely use this capability for clinical purposes
	3.13 How many slides can you scan per single run, pooling all of your scanners together? (That is, what is the maximum slide capacity of all your scanners put together?) (Mandatory)	NA	Short text (open-ended)
	3.14 Were modifications to the structure of your lab space required for the implementation of a digital pathology workflow? (Mandatory)	a) No	Multiple choice (single answer)
		b) Yes, but only in arrangement - the physical space itself stayed the same
		c) Yes, some structural changes were necessary (eg. partitioning of the space), but the overall usable space remained the same
		d) Yes, we had to increase available space (e.g. new room for scanners)
		e) Other (short text)
	3.15 What is your current storage plan/solution for digital slides? (Mandatory)	a) Digital slides are quickly discarded (in a few months)	Multiple choice (single answer)
		b) Digital slides are stored for a short period (< 1 year)
		c) Digital slides are stored for a long period (≥ 1 year)
		d) I don't know
		e) Other (short text)
	3.16 What are your monthly storage requirements? (Mandatory)	a) < 1 TB	Multiple choice (single answer)
		b) 1-5 TB
		c) 5-10 TB
		d) 10-50 TB
		e) > 50 TB
		f) I don't know
	3.17 How do you tier your storage? (Mandatory)	a) We have a single tier (e.g., hot or NAS)	Multiple choice (single answer)
		b) We have 2 tiers (such as hot and cold or archival)
		c) We have 3 tiers (such as hot, cold, and mid/archival)
		d) Other (short text)
	3.18 What is the speed of the internet connection at your institution? (To find out, you may use a local speed test website from your country or one of the following international offers: speedtest.net; speed.measurementlab.net; fast.com) (Mandatory)	Short text (open-ended)	NA
	3.19 How do you use cloud storage? (Mandatory)	a) We don't use it	Multiple choice (single answer)
		b) We use only cloud storage
		c) We use it in a limited fashion (a minority of cases)
		d) We use it only for cold storage
		e) We use it for most cases
		f) Other (short text)
	3.20 When you started planning to implement digital pathology, did you calculate your future storage capacity needs? (Mandatory)	a) Yes	Multiple choice (single answer)
		b) No
	3.21 Currently, do you have an estimate of the storage capacity you will need in the future? (Mandatory)	a) No	Multiple choice (single answer)
		b) Yes, in the short term (< 6 months)
		c) Yes, in the mid term (6-24 months)
		d) Yes, in the long term (2-5 years)
		e) I don't know
	3.22 Do all pathologists working in your lab have access to their own digital pathology workstations (= desk with large screen, access to WSIs, LIS/EMR) (Mandatory)	a) Yes	Multiple choice (single answer)
		b) No
		c) Other (short text)
	3.23 How many fully-equipped digital pathology workstations (see Q3.21) are available in your lab? (Mandatory)	NA	Short text (open-ended)
	3.24 How many screens do you use in a standard workstation? (Mandatory)	NA	Short text (open-ended)
	3.25 What is the standard screen size (for WSI viewing) of your workstation? (diagonal in inches; usually indicated on the screen label) (Mandatory)	NA	Short text (open-ended)
	3.26 What types of screens (= displays/monitors) do you use? (select all that apply) (Mandatory)	a) Consumer grade	Multiple choice (multiple answers)
		b) Professional grade
		c) Medical grade
	3.27 What is the preferred manufacturer of screens at your institution (for digital slides viewing)? (Mandatory)	NA	Short text (open-ended)
	3.28 What is the resolution of the workstation screens? (you can find this in your computer's display settings) (Mandatory)	a) < 1080p	Multiple choice (single answer)
		b) 1080p (FHD - 1920x1080 px)
		c) 2K (2048x1080 px)
		d) 1440p (QHD; WQHD)
		e) 4K (3840x2160 px)
		f) >4K
		g) Other (short text)
	3.29 What technology are the screens you use at your institution based on? (you can find this information in the specification sheet of your screens or by googling the model number) (Mandatory)	a) Vertical alignment (VA)	Multiple choice (single answer)
		b) Twisted nematic (TN)
		c) In-plane switching (IPS)
		d) OLED
		e) I don't know
		f) Other (short text)
	3.30 Are the displays in your institution color calibrated? (Mandatory)	a) Yes, using a simple color tool (https://tinyurl.com/4hd7w767) or other software solutions	Multiple choice (single answer)
		b) Yes, using a colorimeter
		c) Yes, professionally
		d) No
		e) I don't know
		f) Other (short text)
	3.31 Do you impose any restrictions on the use of small-sized screens, such as laptops (< 12 inches), tablets, smartphones, etc. for diagnostic purposes? (Mandatory)	a) No restrictions	Multiple choice (single answer)
		b) We don't recommend for clinical work (diagnosis)
		c) We don't allow devices with small-sized screens for any uses
	3.32 Which of the following is used for sample traceability in your lab? (select all that apply) (Mandatory)	a) Bar-coded containers (e.g., in the wet archive)	Multiple choice (multiple answers)
		b) Bar-coded cassettes
		c) Bar-coded slides
		d) Photographs of paraffin blocks
		e) Photographs of specimens (eg. in the grossing room)
		f) Video recording
		g) Other (short text)
	3.33 What was the total (approximately) cost of the investment in digital pathology it your lab up until now? (including scanners, storage, workstations, etc.) (Mandatory)	a) Prefer not to answer / don't know	Multiple choice (single answer)
		b) < $100,000
		c) $100,000-250,000
		d) $250,000-500,000
		e) $500,000-1,000,000
		f) $1,000,000-2,000,000
		g) $2,000,000-3,000,000
		h) $3,000,000-4,000,000
		i) $4,000,000-5,000,000
		j) >$5,000,000
		k) Other (short text)
	3.34 How was your digital pathology implementation project financed? (select all that apply) (Mandatory)	a) Prefer not to answer / don't know	Multiple choice (multiple answers)
		b) Through funds from our own institution / hospital
		c) Through funds from a regional or national project / program
		d) Through funds from an international project / program
		e) Through research grants
		f) Through industry sponsorships
		g) Other (short text)
	3.35 Do you expect a possible return on investment in digital pathology in your institution? (Mandatory)	a) Yes, in the long term (5-10 years)	Multiple choice (single answer)
		b) Yes, in the short/mid term (< 5 years)
		c) No
		d) I don't know / it's still unclear
		e) Other (short text)
	Section 4 – Software
	4.1 Are your WSIs available to access directly from your laboratory information system (LIS)? (Mandatory)	a) Not at all - cases must be opened separately using another application/browser; information does not migrate	Multiple choice (single answer)
		b) Somewhat, but certain manual steps are still required (e.g. login)
		c) Yes, but each is a different application from a different manufacturer
		d) Yes, they work as a single integrated software solution (e.g. you may access WSI, gross image, and clinical notes)
		e) Other (short text)
	4.2 Are your laboratory instruments (slide scanners, barcode readers, etc.) integrated with the LIS/LIMS system of your institution? (Mandatory)	a) Yes	Multiple choice (single answer)
		b) No
		c) Other (short text)
	4.3 Does your institution provide remote access (away from the laboratory) to digital slides? (Mandatory)	a) Yes	Multiple choice (single answer)
		b) No
		c) Other (short text)
	4.4 If you answered yes, what remote access software/solution do you use? (select all that apply)	a) In-house / Open-source VPN	Multiple choice (multiple answers)
		b) Commercial VPN
		c) Desktop sharing commercial app (such as TeamViewer, AnyDesk, etc.)
		d) Microsoft Remote Client (or through Windows Professional remote access)
		e) Other (short text)
		f) No answer
	4.5 How was your remote access setup? (select all that apply)	a) By myself	Multiple choice (multiple answers)
		b) By the IT team of our institution
		c) By an external contractor
		d) I don't know
		e) Other (short text)
		f) No answer
	4.6 Does your institution provide remote access to patient files (EMR)? (Mandatory)	a) Yes	Multiple choice (single answer)
		b) No
		c) Other (short text)
	4.7 Are pathologists allowed to diagnose/work from home at your institution? (Mandatory)	a) Yes	Multiple choice (single answer)
		b) No
		c) Other (short text)
	4.8 Can your clinicians access WSIs (and for what purposes) directly, i.e. bypassing pathologist, from EMR/EHR system? (select all applicable) (Mandatory)	a) No	Multiple choice (multiple answers)
		b) I don't know
		c) Technically possible, but clinicians don't know about that or provided no feedback on their uses
		d) Yes, for tumor boards and conferences
		e) Yes, for other educational uses
		f) Yes, to retrieve histo images for scientific purposes (presentations, case reports, research, etc.)
		g) Yes, for diagnostic purposes, i.e. for own diagnosis (ex. dermatologists trained in pathology), double check, or another opinion
		h) Yes, for showing slides to patients
		i) Other (short text)
	4.9 How has the COVID-19 pandemic impacted the adoption of digital pathology in your laboratory? (Mandatory)	a) It sped it up, due to the need for working from home	Multiple choice (single answer)
		b) It slowed it down (e.g. by disrupting digitization plans and limiting funds)
		c) Not much impact
		d) Other (short text)
	4.10 Are computer-aided diagnosis (CAD) algorithms / artifical intelligence (AI) a part of the clinical workflow in your institution? (Mandatory)	a) Yes	Multiple choice (single answer)
		b) No
		c) Other (short text)
	4.11 If you replied Yes (= use CAD/AI), for what purposes? (select all that apply)	a) For tumor grading (i.e. Gleason in prostate, nuclear grading in breast)	Multiple choice (multiple answers)
		b) To objectively measure immunohistochemistry (e.g., Ki-67; HER2)
		c) To objectively quantify ISH or FISH
		d) To detect/highlight areas of interest in the slide
		e) For screening purposes (e.g., in Pap smears)
		f) For a second simultaneous observation / quality control (e.g., the detection of prostate cancer, selecting discordant cases between the AI and the pathologist for second observation)
		g) Other (short text)
		h) No answer
	4.12 What brand of computer-aided diagnosis / artificial intelligence algorithms are you using?	a) In-house/self-developed (e.g., QuPath-based, etc.)	Multiple choice (single answer)
		b) Paige
		c) Ibex
		d) Visiopharm
		e) Indica Labs
		f) Aiforia
		g) Other (short text)
		h) No answer
	4.13 How do you think artificial intelligence will impact our practice in the future? (Mandatory)	a) It may replace pathologists	Multiple choice (multiple answers)
		b) It will complement the work of pathologists (pathologist + AI = synergy)
		c) It won't bring much added value
		d) There will be significant barriers (costs, regulations, etc.)
		e) I expect AI to greatly aid pathologists and the field
		f) Other (short text)
	4.14 If you could pick 1-2 artificial intelligence algorithms to implement right away, what it would they be? (Mandatory)	a) Objective scoring of immunostains	Multiple choice (multiple answers)
		b) Tumour grading
		c) Tumour classification/segmentation/mapping
		d) Detection of metastasis in lymph nodes
		e) AI to support lab workflow (ordering ancillary studies/recuts, getting relevant archived slides, etc.)
		f) Other (short text)
	Section 5 – Impact on Laboratory Routine
	5.1 The implementation of digital pathology has improved turnaround time (TAT) in my lab (Mandatory)	1 – Strongly disagree	Scale (1 to 5)
		5 – Strongly agree
	5.2 The implementation of digital pathology has improved sample traceability (Mandatory)	1 – Strongly disagree	Scale (1 to 5)
		5 – Strongly agree
	5.3 The implementation of digital pathology has improved collaboration between peers in the same laboratory (Mandatory)	1 – Strongly disagree	Scale (1 to 5)
		5 – Strongly agree
	5.4 The implementation of digital pathology has improved the response time of consultation cases (Mandatory)	1 – Strongly disagree	Scale (1 to 5)
		5 – Strongly agree
	5.5 The implementation of digital pathology has been useful for teaching (Mandatory)	1 – Strongly disagree	Scale (1 to 5)
		5 – Strongly agree
	5.6 The implementation of digital pathology has been useful in interdisciplinary meetings (e.g., tumor boards, clinicopathological conferences) (Mandatory)	1 – Strongly disagree	Scale (1 to 5)
		5 – Strongly agree
	5.7 The implementation of digital pathology has led to a decrease in the use of paper in my laboratory (Mandatory)	1 – Strongly disagree	Scale (1 to 5)
		5 – Strongly agree
	5.8 Adapting to the digital workflow demanded several technical improvements in the preparation of histological slides (e.g., more stringent quality control, more uniform staining, etc.) (Mandatory)	1 – Strongly disagree	Scale (1 to 5)
		5 – Strongly agree
	5.9 The implementation of digital pathology has improved the technical quality of prepared slides in my institution (Mandatory)	1 – Strongly disagree	Scale (1 to 5)
		5 – Strongly agree
	5.10 Clincians are aware of the implementation of digital pathology in my lab (Mandatory)	1 – Strongly disagree	Scale (1 to 5)
		5 – Strongly agree
	5.11 Clinicians are aware of the capabilities of digital pathology in my institution (such as improved objective measurements, CAD, Ki67 values, etc.) (Mandatory)	1 – Strongly disagree	Scale (1 to 5)
		5 – Strongly agree
	5.12 Digital pathology has improved diagnostic accuracy in my institution (Mandatory)	1 – Strongly disagree	Scale (1 to 5)
		5 – Strongly agree
	5.13 Digital pathology has lead to better quality control in my institution (e.g., better sample traceability, more statistical data on laboratory processes, time management, etc.) (Mandatory)	1 – Strongly disagree	Scale (1 to 5)
		5 – Strongly agree
	5.14 The implementation of digital pathology has allowed my lab to increase its caseload by receiving digitized cases from peripheral hospitals (e.g., from labs without their own full pathology service or without capacity to diagnose all cases) (Mandatory)	1 – Strongly disagree	Scale (1 to 5)
		5 – Strongly agree
	5.15 If I had the option, I would step back to classical/analog microscopy and significantly limit use of digital pathology (Mandatory)	1 – Strongly disagree	Scale (1 to 5)
		5 – Strongly agree
	5.16 The hospital administration understands the value of implementing digital pathology in my lab (Mandatory)	1 – Strongly disagree	Scale (1 to 5)
		5 – Strongly agree
	Section 6 – Short “No Digital Pathology” Survey
	6.1 Have you had any contact at all with digital whole-slide images (WSI)? (select all that apply) (Mandatory)	a) No	Multiple choice (multiple answers)
		b) Yes, in online courses
		c) Yes, in online repositories
		d) Consultation cases sent to us
		e) Other (short text)
	6.2 Regarding the possible implementation of digital pathology in your institution: (Mandatory)	a) There are plans to implement it in the near future (<2 years)	Multiple choice (single answer)
		b) There are plans to implement it in the medium term (2-5 years)
		c) It is possible in the long term (>5 years), but there are currently no plans
		d) It is unlikely to happen, even in the long term (>5 years)
		e) Other (short text)
	6.3 What could push your institution to adopt digital pathology? (select all that apply) (Mandatory)	a) Lower costs of equipment (scanner, workstations, etc.)	Multiple choice (multiple answers)
		b) Lower storage costs
		c) Faster scanning times
		d) Demands from international guidelines for using computer assisted-diagnosis measurements
		e) Easier access to second / expert opinions
		f) Available funding
		g) Regulatory / legal issues
		h) Encouragement by the hospital administration
		i) Having a driver/leader/champion of digital pathology
		j) A nationwide/regional project for the implementation of digital pathology
		k) Other (short text)
	6.4 What makes your institution reluctant to adopt digital pathology? (select all that apply) (Mandatory)	a) Computers are prone to crashes, bugs, etc, whereas microscopes are not	Multiple choice (multiple answers)
		b) Slow loading times could be a problem
		c) The quality of scans is unreliable
		d) Digitizers add too much complexity to the histopathology preparation
		e) You can't use polarized light
		f) You can't digitize cytology
		g) I believe the microscope provides better diagnostic accuracy
		h) It is an extra step in the routine and will lead to longer turnaround times
		i) Other (short text)
	6.5 How is digital pathology (generally) perceived in your institution? (Mandatory)	a) Maybe useful for niche cases, but truly nothing can replace the microscope.	Multiple choice (single answer)
		b) It's an interesting idea, but there's still a long way to go for it to be useful
		c) I'm not sure
		d) It could be useful, but not transformative
		e) Digital pathology will fundamentally change the way we work in anatomic pathology
	6.6 There is interest in adopting digital pathology amongst pathologists in my institution (Mandatory)	1 – Strongly disagree	Scale (1 to 5)
		5 – Strongly agree
	6.7 Cost is a major issue preventing us from adopting digital pathology (Mandatory)	1 – Strongly disagree	Scale (1 to 5)
		5 – Strongly agree
	6.8 Managers / hospital administrators don't understand why digital pathology is needed (Mandatory)	1 – Strongly disagree	Scale (1 to 5)
		5 – Strongly agree
	6.9 Interest in digital pathology comes mainly from residents / younger pathologists (Mandatory)	1 – Strongly disagree	Scale (1 to 5)
		5 – Strongly agree
	6.10 There are some pathologists in my institution who would strongly oppose the implementation of digital pathology (Mandatory)	1 – Strongly disagree	Scale (1 to 5)
		5 – Strongly agree
	6.11 Technicians / biomedical scientists / laboratory assistants would resist the changes needed to implement digital pathology (Mandatory)	1 – Strongly disagree	Scale (1 to 5)
		5 – Strongly agree
